# Nanopore 16S rRNA sequencing reveals alterations in nasopharyngeal microbiome and enrichment of *Mycobacterium* and *Mycoplasma* in patients with COVID 19

**DOI:** 10.1101/2021.11.10.21266147

**Authors:** Soumendu Mahapatra, Rasmita Mishra, Punit Prasad, Krushna Chandra Murmu, Shifu Aggarwal, Manisha Sethi, Priyanka Mohapatra, Arup Ghosh, Rina Yadav, Hiren Dodia, Shamima Azma Ansari, Saikat De, Deepak Singh, Amol Suryawanshi, Rupesh Dash, Shantibhushan Senapati, Tushar K. Beuria, Soma Chattopadhyay, Gulam Hussain Syed, Rajeeb Swain, Sunil K. Raghav, Ajay Parida

**Author notes:** Correspondence: **Ajay Parida, Ph.D.**, Institute of Life Sciences, Nalco Square, Chandrasekharpur, Bhubaneswar, Odisha – 751023, **Punit Prasad, Ph.D.**, Institute of Life Sciences, Nalco Square, Chandrasekharpur, Bhubaneswar, Odisha – 751023. These authors contributed equally to this work (Soumendu Mahapatra, Rasmita Mishra, Punit Prasad).

## Abstract

The coronavirus disease 2019 (COVID-19) pandemic caused by severe acute respiratory syndrome corona virus 2 (SARS-CoV-2) is a major global health concern. This virus infects the upper respiratory tract and causes pneumonia-like symptoms. So far, few studies have shown that respiratory infections alter nasopharyngeal (NP) microbiome diversity and enrich opportunistic pathogens. In this study, we have sequenced the 16S rRNA variable regions, V1 through V9, extracted from NP samples of control and COVID-19 (symptomatic and asymptomatic) participants using the Oxford Nanopore™ technology. Comprehensive bioinformatics analysis investigating the alpha/beta diversities, non-metric multidimensional scaling, correlation studies, canonical correspondence analysis, linear discriminate analysis, and dysbiosis index analysis revealed control and COVID-19-specific NP microbiomes. We observed significant dysbiosis in COVID-19 NP microbiome with abundance of opportunistic pathogens such as *Cutibacterium, Corynebacterium, Oerskovia*, and *Cellulomonas* in asymptomatic patients, and of *Streptomyces* and *Mycobacteriaceae* family in symptomatic patients. Furthermore, we observed sharp rise in enrichment of opportunistic pathogens in symptomatic patients, with abundance of *Mycobacteria* and *Mycoplasma*, which strongly correlated with the occurrences of chest pain and fever. Our findings contribute novel insights regarding emergence of opportunistic pathogens in COVID-19 patients and their relationship with symptoms, suggesting their potential role in coinfections.
