## Supplemental Table 2 for "Nanopore 16S rRNA sequencing reveals alterations in nasopharyngeal microbiome and enrichment of *Mycobacterium* and *Mycoplasma* in patients with COVID 19"

### Sheet: Sheet1
Supplemental Table 2: Clusters specific OTUs
Cluster1		Cluster2		Cluster3		Cluster4		Cluster5
Genus	OTUS	Genus	OTUS	Genus	OTUS	Genus	OTUS	Genus	OTUS
Mycobacterium	1763	Thermomicrobium	500	Halothiobacillus	927	Weissella	1629	Streptomyces	1884
Mycolicibacterium	1766	Kingella	502	Bdellovibrio	959	Kandleria	1630	Streptoalloteichus	1933
Mycobacteroides	1774	Alcaligenes	507	Herbaspirillum	964	Fructobacillus	1631	Actinomadura	1991
Mycolicibacter	1782	Bordetella	521	Sporohalobacter	973	Lactobacillus	1634	Microtetraspora	1996
Mycolicibacillus	1798	Acidiphilium	523	Cellulophaga	979	Listeria	1643	Planomonospora	1998
Amycolatopsis	1813	Acidocella	525	Pedobacter	984	Renibacterium	1646	Streptosporangium	2002
Actinokineospora	1816	Ochrobactrum	528	Flavobacterium	986	Erysipelothrix	1647	Microbispora	2005
Nocardia	1818	Polaribacter	531	Aquimarina	987	Kurthia	1650	Thermomonospora	2019
Rhodococcus	1827	Beijerinckia	533	Leeuwenhoekiella	988	Alloiococcus	1652	Thermoactinomyces	2026
Saccharopolyspora	1836	Chromobacterium	535	Marinilabilia	989	Actinobaculum	1657	Aeromicrobium	2040
Nocardioides	1839	Iodobacter	537	Flexibacter	992	Actinomyces	1659	Pimelobacter	2044
Pseudonocardia	1847	Eikenella	538	Solitalea	995	Schaalia	1660	Rothia	2047
Actinopolyspora	1849	Zymomonas	541	Bernardetia	999	Trueperella	1661	Mobiluncus	2052
Saccharomonospora	1851	Citrobacter	546	Garritya	1001	Rhizobium	1673	Sphaerobacter	2056
Frankia	1856	Enterobacter	547	Hugenholtzia	1002	Pseudarthrobacter	1676	Sporolactobacillus	2077
Geodermatophilus	1860	Klebsiella	548	Chitinophaga	1004	Arthrobacter	1677	Mycoplasma	2100
Dermatophilus	1862	Pantoea	549	Marivirga	1006	Bifidobacterium	1695
Actinoplanes	1865	Erwinia	552	Sphingobacterium	1010	Brevibacterium	1704
Micromonospora	1873	Pectobacterium	554	Sporocytophaga	1012	Cellulosimicrobium	1710
Kitasatospora	1894	Dickeya	556	Bergeyella	1015	Oerskovia	1713
Nocardiopsis	2014	Escherichia	561	Beggiatoa	1021	Cellulomonas	1714
Curtobacterium	2036	Shimwellia	563	Microscilla	1023	Corynebacterium	1727
Anaeroplasma	2089	Atlantibacter	565	Flammeovirga	1025	Peptoclostridium	1731
		Pseudescherichia	566	Marinoscillum	1026	Holdemanella	1735
		Hafnia	569	Thiothrix	1030	Eubacterium	1736
		Raoultella	575	Afipia	1035	Paeniclostridium	1737
		Kluyvera	579	Erythrobacter	1044	Thermodesulfobacterium	1740
		Morganella	582	Marichromatium	1048	Propionibacterium	1743
		Proteus	585	Allochromatium	1049	Cutibacterium	1747
		Providencia	587	Thermochromatium	1050	Acidipropionibacterium	1748
		Salmonella	590	Halorhodospira	1053	Pseudopropionibacterium	1750
		Serratia	617	Ectothiorhodospira	1054	Propioniferax	1753
		Shigella	623	Thiocapsa	1056	Thermoanaerobacter	1754
		Xenorhabdus	628	Rhodobacter	1062
		Yersinia	629	Rhodocyclus	1067
		Edwardsiella	635	Rhodomicrobium	1069
		Arsenophonus	638	Rhodopila	1070
		Aeromonas	648	Rhodopseudomonas	1073
		Photobacterium	657	Rhodoblastus	1074
		Vibrio	672	Blastochloris	1079
		Grimontia	673	Afifella	1080
		Aliivibrio	688	Rhodospirillum	1081
		Actinobacillus	713	Pararhodospirillum	1084
		Aggregatibacter	714	Rhodothalassium	1086
		Haemophilus	724	Rhodovibrio	1087
		Avibacterium	728	Chlorobium	1095
		Histophilus	731	Pelodictyon	1100
		Glaesserella	738	Prosthecochloris	1102
		Pasteurella	747	Clathrochloris	1103
		Gallibacterium	750	Chloroflexus	1107
		Rodentibacter	758	Heliothrix	1110
		Anaplasma	770	Porphyrobacter	1113
		Bartonella	774	Piscirickettsia	1237
		Coxiella	777	Pediococcus	1254
		Ehrlichia	779	Streptococcus	1306
		Rickettsia	783	Clostridium	1559
		Orientia	784	Desulfotomaculum	1564
		Chlamydia	810	Clavibacter	1573
		Bacteroides	821	Leifsonia	1575
		Parabacteroides	823
		Campylobacter	824
		Sebaldella	826
		Butyrivibrio	830
		Fibrobacter	832
		Porphyromonas	836
		Prevotella	840
		Roseburia	841
		Wolinella	844
		Oxalobacter	847
		Fusobacterium	851
		Faecalibacterium	853
		Syntrophomonas	863
		Pectinatus	865
		Ruminobacter	867
		Dichelobacter	870
		Desulfocurvibacter	873
		Desulfovibrio	878
		Desulfobotulus	888
		Desulfuromonas	892
		Desulfobulbus	893
		Desulfococcus	896
		Desulfomicrobium	898
		Acidaminococcus	905
		Megasphaera	907
		Nitrobacter	911
		Nitrosomonas	914
		Thiobacillus	919
		Acidithiobacillus	920
		Starkeya	921
		Guyparkeria	923
		Thermithiobacillus	929
		Thiomicrospira	932
		Thiovulum	937
		Hydrogenobacter	940
		Neorickettsia	951
		Francisella	954
		Wolbachia	956
		Bacteriovorax	960
		Oceanospirillum	965
		Spirillum	967
		Selenomonas	970
		Persicobacter	981
		Saccharicrinis	982
		Cytophaga	990
		Eisenibacter	997
		Saprospira	1008
		Weeksella	1014
		Capnocytophaga	1018
		Chromatium	1047
