## Supplemental Table 3 for "Nanopore 16S rRNA sequencing reveals alterations in nasopharyngeal microbiome and enrichment of *Mycobacterium* and *Mycoplasma* in patients with COVID 19"

### Sheet: Sheet1
Supplemental Table 3: LDA output table
Genus	highest mean among all the classes	Samples	LDA score (log 10)	pvalue
Sphaerobacter	4.26	Asymptomatic	3.89	0.0008
Microbispora	4.17	Asymptomatic	3.85	7.53e-05
Aeromicrobium	4.15	Asymptomatic	3.83	0.00207
Anaeroplasma	4.08	Asymptomatic	3.75	0.00215
Enterobacter	4.08	Control	3.8	7.22e-07
Pantoea	4.08	Control	3.8	8.71e-07
Citrobacter	4.08	Control	3.79	2.82e-07
Erwinia	4.08	Control	3.79	7.98e-07
Alcaligenes	4.07	Control	3.78	3.32e-07
Kingella	4.08	Control	3.78	7.01e-07
Thermomicrobium	4.08	Control	3.78	8.95e-07
Shimwellia	4.07	Control	3.77	5.11e-07
Polaribacter	4.08	Control	3.77	4.48e-07
Ochrobactrum	4.08	Control	3.77	8.16e-07
Beijerinckia	4.07	Control	3.77	5.67e-07
Dickeya	4.07	Control	3.77	4.36e-07
Acidocella	4.07	Control	3.77	4.68e-07
Zymomonas	4.07	Control	3.77	6.26e-07
Pectobacterium	4.07	Control	3.77	6.25e-07
Acidiphilium	4.07	Control	3.77	7.63e-07
Eikenella	4.07	Control	3.77	7.75e-07
Bordetella	4.07	Control	3.76	8.84e-07
Chromobacterium	4.07	Control	3.76	4.65e-07
Escherichia	4.06	Control	3.76	7.92e-07
Iodobacter	4.06	Control	3.75	7.41e-07
Pseudescherichia	4.06	Control	3.75	7.55e-07
Hafnia	4.06	Control	3.74	1.32e-06
Klebsiella	4.05	Control	3.74	1.31e-06
Atlantibacter	4.05	Control	3.74	5.39e-07
Kluyvera	4.03	Control	3.72	9.36e-07
Providencia	4.03	Control	3.72	1.37e-06
Proteus	4.03	Control	3.72	1.1e-06
Xenorhabdus	4.03	Control	3.69	1.1e-06
Morganella	4.02	Control	3.69	3.66e-05
Raoultella	4.03	Control	3.69	4.91e-06
Salmonella	4.03	Control	3.69	5.77e-07
Serratia	4.02	Control	3.68	8.62e-07
Edwardsiella	4.01	Control	3.67	7.54e-07
Shigella	4.02	Control	3.67	1.33e-06
Aeromonas	4	Control	3.66	7.1e-07
Arsenophonus	4.01	Control	3.65	1.56e-06
Yersinia	4.01	Control	3.65	9.43e-07
Photobacterium	3.99	Control	3.61	1.31e-06
Grimontia	3.96	Control	3.61	2.91e-05
Mycoplasma	4.26	Symptomatic	3.92	1.64e-06
Sporolactobacillus	4.2	Symptomatic	3.89	5.61e-06
Mobiluncus	4.24	Symptomatic	3.88	2.65e-05
Thermoactinomyces	4.17	Symptomatic	3.87	3.99e-05
Pimelobacter	4.13	Symptomatic	3.83	0.000599
Streptosporangium	4.16	Symptomatic	3.82	0.000165
Thermomonospora	4.13	Symptomatic	3.82	2.54e-05
Planomonospora	4.11	Symptomatic	3.79	4.18e-05
Streptoalloteichus	4.12	Symptomatic	3.78	1.57e-05
Curtobacterium	4.12	Symptomatic	3.78	6.74e-05
Rothia	4.12	Symptomatic	3.75	0.00113
Streptomyces	4.07	Symptomatic	3.74	2.02e-06
Dermatophilus	4.05	Symptomatic	3.73	8.41e-07
Microtetraspora	4.06	Symptomatic	3.72	1.03e-05
Actinoplanes	4.05	Symptomatic	3.72	5.25e-07
Micromonospora	4.05	Symptomatic	3.72	1.1e-06
Actinomadura	4.07	Symptomatic	3.72	4.59e-06
Nocardioides	4.04	Symptomatic	3.7	7.54e-07
Kitasatospora	4.03	Symptomatic	3.7	2.88e-06
Saccharomonospora	4.04	Symptomatic	3.7	2.02e-06
Rhodococcus	4.02	Symptomatic	3.69	4.92e-07
Frankia	4.02	Symptomatic	3.69	7.43e-07
Nocardia	4.02	Symptomatic	3.69	4.5e-07
Nocardiopsis	4.07	Symptomatic	3.69	0.0017
Saccharopolyspora	4.02	Symptomatic	3.69	9.26e-07
Geodermatophilus	4.01	Symptomatic	3.68	4.49e-06
Actinopolyspora	4.02	Symptomatic	3.68	1.24e-06
Amycolatopsis	4.01	Symptomatic	3.68	4.16e-07
Pseudonocardia	4.02	Symptomatic	3.68	1.11e-05
Actinokineospora	4.01	Symptomatic	3.68	1.33e-06
Mycolicibacillus	3.98	Symptomatic	3.67	3.19e-07
Mycolicibacterium	3.93	Symptomatic	3.64	2.55e-07
Mycolicibacter	3.93	Symptomatic	3.64	3.43e-07
Mycobacterium	3.9	Symptomatic	3.6	2.55e-07
